# Reliability, validity, and sensitivity of Japanese version of the UCLA Scleroderma Clinical Trial Consortium Gastrointestinal Tract Instrument: application to efficacy assessment of intravenous immunoglobulin administration

**DOI:** 10.1101/2023.09.19.23295773

**Authors:** Kazuki M Matsuda, Eiki Sugimoto, Yoshiaki Ako, Marie Kitamura, Mai Miyahara, Hirohito Kotani, Yuta Norimatsu, Teruyoshi Hisamoto, Ai Kuzumi, Takemichi Fukasawa, Shinichi Sato, Ayumi Yoshizaki

## Abstract

**Objective:** This study aimed to develop and assess the reliability, validity, and sensitivity of Japanese version of the University of California Los Angeles Scleroderma Clinical Trial Consortium Gastrointestinal Tract (GIT) Instrument 2.0 (the GIT score), as an evaluation tool for GIT symptoms in systemic sclerosis (SSc).

**Methods:** Japanese version of the GIT score was constructed using the forward-backward method. The reliability and validity of this instrument were evaluated in a cohort of 38 SSc patients. Correlation analysis was conducted to assess the relationship between the GIT score and existing patient-reported outcome measures. Additionally, the sensitivity of the GIT score was examined by comparing GIT scores before and after intravenous immunoglobulin (IVIG) administration in 10 SSc-myositis overlap patients, as IVIG has recently demonstrated effectiveness in alleviating GIT symptoms of SSc.

**Results:** Japanese version of the GIT score exhibited internal consistency and a significant association with the Frequency Scale for the Symptoms of Gastroesophageal Reflux Disease. Furthermore, the total GIT score, as well as the reflux and distention/bloating subscales, displayed moderate correlations with the EQ-5D pain/discomfort subscale, Short Form-36 body pain subscale, and its physical component summary. Notably, following IVIG treatment, there was a statistically significant reduction in the total GIT score and most of the subscales.

**Conclusion:** We firstly validated Japanese version of the GIT score in Japanese SSc patients in real-world clinical settings. This instrument holds promise for application in future clinical trials involving this patient population.

**Key messages:**

- What is already known about this subject? Khanna et al. developed the UCLA Scleroderma Clinical Trial Consortium Gastrointestinal Tract (GIT) Instrument (the GIT score) to assess patient-reported GIT symptoms in individuals with systemic sclerosis (SSc).
- What does this study add? We have developed and established the reliability, validity, and sensitivity of the Japanese version of the GIT score in cohorts of Japanese individuals with SSc.
- How might this impact on clinical practice? This tool can effectively evaluate GIT manifestations in Japanese SSc patients in routine clinical settings, and potentially in clinical trial contexts.
