## Supplementary Table 1 for "Reliability, validity, and sensitivity of Japanese version of the UCLA Scleroderma Clinical Trial Consortium Gastrointestinal Tract Instrument: application to efficacy assessment of intravenous immunoglobulin administration"

### Sheet: Sheet1
Supplementary Table 1. Autoantibody profiles of the subject patients.
Autoantibody	OR
	Reflux	Distention/bloating	Fecal soilage	Diarrhea	Social functioning	Emotional well-being	Constipation	Total GIT score
Skin manufestations
Diffuse skin sclerosis	1.63	0.74	NA	1.5	0.55	1.04	1.29	1.58
Puffy fingers	0.13	0.25	NA	3.43	0.96	1.46	1	NA
Telangiectasia	1.5	1.91	NA	0.34	0.54	1.02	1.53	1.54
Calcinosis	NA	NA	2.5	1.8	3	NA	4.8	NA
Organ involvements
ILD	2.64	3	NA	1.2	1.05	0.23	1.54	3.27
PH	2.67	0.12	NA	0.33	0.54	0.38	0.3	0.92
SRC	NA	NA	NA	NA	NA	NA	NA	NA
OR: odds ratio.
