## Supplementary Table 2 for "Reliability, validity, and sensitivity of Japanese version of the UCLA Scleroderma Clinical Trial Consortium Gastrointestinal Tract Instrument: application to efficacy assessment of intravenous immunoglobulin administration"

### Sheet: Sheet1
Supplementary Table 1. Autoantibody profiles of the subject patients.
Autoantibody	Antigen	Positivity, n (%)	OR
			Reflux	Distention/bloating	Fecal soilage	Diarrhea	Social functioning	Emotional well-being	Constipation	Total GIT score
SSc-related
CENP-A	CENPA	17 (47%)	0.84	1.2	NA	1.5	1.4	0.77	1.24	1.02
CENP-B	CENPB	17 (47%)	0.84	1.2	NA	1.5	1.4	0.77	1.24	1.02
CENP-C	CENPC	14 (39%)	1.13	1.25	NA	1.87	2.43	1.4	1.58	1.22
Scl-70 (TopoⅠ)	TOP1	9 (25%)	2.33	1.1	NA	2	0.66	2.32	1.73	3.6
RNAPⅢ (RPC155)	POLR3A (deleted)	5 (14%)	0.34	0.91	NA	0.5	0.29	0.57	0.44	0.56
RNAPⅢ (RPC62)	POLR3C	5 (14%)	0.34	0.91	NA	0.5	0.29	0.57	0.38	0.56
RNAPⅠ	POLR1A	0 (0%)	NA	NA	NA	NA	NA	NA	NA	NA
RNAPⅡ	POLR2A	3 (8%)	NA	NA	NA	NA	0.85	NA	0.47	NA
Th/To (7-2RNP)	POP1	1 (3%)	NA	NA	NA	NA	NA	NA	NA	NA
Th/To (7-2RNP)	RPP25	1 (3%)	NA	NA	NA	NA	NA	NA	NA	NA
U3-RNP (Fibrillarin)	FBL	0 (0%)	NA	NA	NA	NA	NA	NA	NA	NA
hUBF (NOR90)	UBTF	1 (3%)	NA	NA	NA	NA	NA	NA	NA	NA
U11/U12-RNP	RNPC3	0 (0%)	NA	NA	NA	NA	NA	NA	NA	NA
SSSCA1	SSSCA1	0 (0%)	NA	NA	NA	NA	NA	NA	NA	NA
PBC-related
AMA-M2	DLAT	2 (6%)	0.8	0.44	NA	1.12	NA	1.25	NA	0.29
AMA-M2	DLST	1 (3%)	NA	NA	NA	NA	NA	NA	NA	NA
AMA-M2	DBT	4 (11%)	0.79	1.43	3.44	1.13	0.54	0.38	1	0.92
AMA-M2	PDHX	0 (0%)	NA	NA	NA	NA	NA	NA	NA	NA
p80-coilin	COIL	0 (0%)	NA	NA	NA	NA	NA	NA	NA	NA
Overlap-related
U1-RNP_70	SNRNP70	2 (6%)	NA	NA	NA	NA	NA	NA	NA	NA
U1RNP_A	SNRPA	1 (3%)	NA	NA	NA	NA	NA	NA	NA	NA
U1RNP_C	SNRPC	1 (3%)	NA	NA	NA	NA	NA	NA	NA	NA
U2-RNP	SNRPB2	2 (6%)	0.8	NA	NA	1.12	1.77	1.25	1	NA
Ku	XRCC5	0 (0%)	NA	NA	NA	NA	NA	NA	NA	NA
Ku	XRCC6	0 (0%)	NA	NA	NA	NA	NA	NA	NA	NA
PM-Scl100	EXOSC10	0 (0%)	NA	NA	NA	NA	NA	NA	NA	NA
PM-Scl75	EXOSC9	0 (0%)	NA	NA	NA	NA	NA	NA	NA	NA
Ki	PSME3	3 (11%)	NA	0.92	NA	0.53	0.85	0.59	2.12	NA
SS-A/Ro52	TRIM21 (deleted)	9 (25%)	3.75	1.84	1.08	0.47	1.52	0.98	2.46	1.11
SS-A/Ro60	TROVE2	9 (25%)	1.87	0.48	NA	0.23	0.82	0.27	1.34	0.52
SS-B	SSB	3 (8%)	1.68	0.92	NA	0.53	3.83	0.59	0.47	0.59
Myositis-related
Jo-1	HARS	0 (0%)	NA	NA	NA	NA	NA	NA	NA	NA
PL-7	TARS	0 (0%)	NA	NA	NA	NA	NA	NA	NA	NA
PL-12	AARS	0 (0%)	NA	NA	NA	NA	NA	NA	NA	NA
EJ	GARS	0 (0%)	NA	NA	NA	NA	NA	NA	NA	NA
KS	NARS	0 (0%)	NA	NA	NA	NA	NA	NA	NA	NA
OJ	IARS	0 (0%)	NA	NA	NA	NA	NA	NA	NA	NA
Zo	FARSA	0 (0%)	NA	NA	NA	NA	NA	NA	NA	NA
Zo	FARSB	0 (0%)	NA	NA	NA	NA	NA	NA	NA	NA
SRP	SRP54	0 (0%)	NA	NA	NA	NA	NA	NA	NA	NA
SRP	SRP14	0 (0%)	NA	NA	NA	NA	NA	NA	NA	NA
SRP	SRP19	0 (0%)	NA	NA	NA	NA	NA	NA	NA	NA
SRP	SRP68	0 (0%)	NA	NA	NA	NA	NA	NA	NA	NA
SRP	SRP72	0 (0%)	NA	NA	NA	NA	NA	NA	NA	NA
Mi-2	CHD3	0 (0%)	NA	NA	NA	NA	NA	NA	NA	NA
Mi-2	CHD4	0 (0%)	NA	NA	NA	NA	NA	NA	NA	NA
TIF1-γ (p155)	TRIM33	0 (0%)	NA	NA	NA	NA	NA	NA	NA	NA
TIF1-α (p140)	TRIM24	0 (0%)	NA	NA	NA	NA	NA	NA	NA	NA
TIF1β	TRIM28	0 (0%)	NA	NA	NA	NA	NA	NA	NA	NA
MJ (NXP-2)	MORC3	0 (0%)	NA	NA	NA	NA	NA	NA	NA	NA
SMN	SMN1	0 (0%)	NA	NA	NA	NA	NA	NA	NA	NA
